# Timing and risk of age-related conditions in individuals with Down syndrome

**DOI:** 10.64898/2026.09.21.26363043

**Authors:** Hannah F. Tavalire, Akaninyene Noah, Veronica Fitzpatrick, Hannah Graham, Shelly Verma, Laura Krohn, Victoria L. Fleming-Batayneh, Katie Frank, Daniel Vockeroth, Brian Chicoine

## Abstract

Individuals with Down syndrome (DS) exhibit accelerated biological aging and unique patterns in disease prevalence. However, empirical characterizations of relative risk and age at onset of disease in this population are not common. Here we aimed to quantify the difference in risk and timing of age-related conditions between individuals with DS when compared to typically developing (TD) matched controls. We used semiparametric Cox proportional hazards models and Restricted Mean Event-Free Age (RMEA) to estimate differences in risk and approximate average age at onset of cataracts, cognitive decline, death, menopause, and osteoporosis. Individuals with DS were at higher risk of all age-related conditions or events and experienced these events at younger ages, excluding menopause. We observed a 24.5-fold higher risk of cognitive decline in individuals with DS (p<0.001), and between a 2- and 4-fold higher risk of the other age-related events or conditions (p<0.01). Cognitive decline and death occurred more than 14 years earlier in individuals with DS and were more likely to co-occur (p<0.001) compared to in TD individuals. These findings have important implications for tailored screening and prevention efforts in aging individuals with DS, as this population experiences a distinct cadence of age-related events.

**Author Summary:** Here we characterize differences in when individuals with Down syndrome (DS) experience age-related conditions and events relative to typically developing (TD) individuals. Individuals with DS experienced cataracts, cognitive decline, death, and osteoporosis at a younger age and were at higher risk for these conditions than typically developing individuals. Most notably, we found that individuals with DS are at a 24.5-fold greater risk of cognitive decline and experience cognitive decline 14.7 years before TD individuals. We observed a similar age disparity in time of death (14.2-year difference), with median age at time of death estimating an even more substantial gap of 23.4 years between cohorts. We detected no difference in the timing or risk of menopause between groups. We also observed that the rate at which individuals with DS experience more than one of these age-related conditions differed significantly from TD controls, with death and cognitive decline co-occurring most often. These findings exemplify the need for tailored screening and prevention efforts in individuals with DS, moving away from general guidelines developed in TD populations.
