## Supplementary Tables for "Timing and risk of age-related conditions in individuals with Down syndrome"

### Sheet: SuppTable1
A. CATARACTS	Estimate (Exponentiated)	Std Error	z-value	p-value
Cohort (DS)	1.39 (4.00)	0.12	11.3	<0.001
Sex (Male)	-0.20 (0.82)	0.1	-1.92	0.055
Race/Eth (NH Black)	0.16 (1.18)	0.28	0.57	0.568
Race/Eth (NH Other)	-0.57 (0.57)	0.45	-1.26	0.209
Race/Eth (NH White)	-0.71 (0.49)	0.25	-2.82	0.005
Entry Year	-0.21 (0.81)	0.01	-17.15	<0.001
Final log likelihood: -1955.19
Final Sample: DS=5558 | TD=53780
B. COGNITIVE DECLINE	Estimate (Exponentiated)	Std Error	z-value	p-value
Cohort (DS)	3.20 (24.5)	0.09	34.77	<0.001
Sex (Male)	-0.06 (0.94)	0.08	-0.74	0.458
Race/Eth (NH Black)	-0.16 (0.85)	0.28	-0.57	0.572
Race/Eth (NH Other)	0.00 (1.00)	0.36	-0.01	0.991
Race/Eth (NH White)	-0.11 (0.90)	0.24	-0.47	0.636
Entry Year	-0.08 (0.92)	0.01	-7.33	<0.001
Final log likelihood: -2164.43
Final Sample: DS=5558 | TD=53780
C. DEATH (ALL CAUSE MORTALITY)	Estimate (Exponentiated)	Std Error	z-value	p-value
Cohort (DS)	0.69 (2.00)	0.22	3.11	0.002
Sex (Male)	0.33 (1.40)	0.06	5.26	<0.001
Race/Eth (NH Black)	0.59 (1.81)	0.17	3.58	<0.001
Race/Eth (NH Other)	0.29 (1.34)	0.23	1.28	0.201
Race/Eth (NH White)	0.25 (1.28)	0.14	1.72	0.086
Entry Year	0.07 (1.07)	0.01	8.92	<0.001
Cohort (DS) * Time	0.03 (1.03)	<0.01	6.69	<0.001
Final log likelihood: -7422.63
Final Sample: DS=5558 | TD=53780
D. MENOPAUSE	Estimate (Exponentiated)	Std Error	z-value	p-value
Cohort (DS)	-0.10 (0.90)	0.13	-0.77	0.439
Race/Eth (NH Black)	-0.59 (0.55)	0.19	-3.13	0.002
Race/Eth (NH Other)	09.57 (0.57)	0.25	-2.27	0.023
Race/Eth (NH White)	-0.58 (0.56)	0.14	-4.21	<0.001
Entry Year	-0.17 (0.85)	0.01	20.00	<0.001
Final log likelihood: -3168.24
Final Sample: DS=2696 | TD=26211
E. OSTEOPOROSIS	Estimate (Exponentiated)	Std Error	z-value	p-value
Cohort (DS)	1.33 (3.77)	0.15	8.95	<0.001
Strata(Sex (Male))	-1.21 (0.30)	0.14	-8.37	<0.001
Race/Eth (NH Black)	-1.13 (0.32)	0.43	-2.66	0.008
Race/Eth (NH Other)	0.04 (1.04)	0.36	0.11	0.912
Race/Eth (NH White)	-0.59 (0.56)	0.26	-2.24	0.025
Entry Year	-0.14 (0.87)	0.01	-9.76	<0.001
Final log likelihood:-1558.00
Final Sample: DS=5558 | TD=53780
Model Fit Details
All models used 1000 bootstrap samples for standard error estimation
Reference groups for each factor are as follows: TD (cohort), female (sex), Hispanic (Race/Eth)
Entry year was modeled as a continuous variable

### Sheet: SuppTable2
Event_Name	diagnosis_name	diagnosis_code	icd_family
Cataracts	Cataract, other senile/combined forms	366.19	366
Cataracts	Snowflake cataract (CMD)	E11.36	E11
Cataracts	Cortical age-related cataract of both eyes	H25.013	H25
Cataracts	Combined forms of age-related cataract of both eyes	H25.813	H25
Cataracts	Senile cataract, unspecified	H25.9	H25
Cataracts	Nuclear senile cataract of both eyes	H25.13	H25
Cataracts	Other age-related cataract of both eyes	H25.89	H25
Cataracts	Senile nuclear sclerosis	H25.10	H25
Cataracts	Cortical age-related cataract of right eye	H25.011	H25
Cataracts	Other age-related incipient cataract, bilateral	H25.093	H25
Cataracts	Cortical age-related cataract of left eye	H25.012	H25
Cataracts	Combined forms of age-related cataract of left eye	H25.812	H25
Cataracts	Cortical age-related cataract, unspecified laterality	H25.019	H25
Cataracts	Incipient senile cataract	H25.099	H25
Cataracts	Age-related nuclear cataract of left eye	H25.12	H25
Cataracts	Combined forms of age-related cataract of right eye	H25.811	H25
Cataracts	Nuclear sclerotic cataract of right eye	H25.11	H25
Cataracts	Anterior subcapsular polar age-related cataract of both eyes	H25.033	H25
Cataracts	Hypermature senile cataract of both eyes	H25.23	H25
Cataracts	Posterior subcapsular polar senile cataract of both eyes	H25.043	H25
Cataracts	Posterior subcapsular polar senile cataract, unspecified laterality	H25.049	H25
Cognitive_Decline	Vascular dementia with behavior disturbance (CMD)	F01.518	F01
Cognitive_Decline	Dementia without behavioral disturbance, unspecified dementia type	F03.90	F03
Cognitive_Decline	Dementia with behavioral disturbance, unspecified dementia type	F03.91	F03
Cognitive_Decline	Dementia with behavioral disturbance (CMD)	F03.918	F03
Cognitive_Decline	Depression due to dementia (CMD)	F03.93	F03
Cognitive_Decline	Mild dementia without behavioral disturbance, psychotic disturbance, mood disturbance, or anxiety, unspecified dementia type (CMD)	F03.A0	F03
Cognitive_Decline	Severe dementia, unspecified dementia type, unspecified whether behavioral, psychotic, or mood disturbance or anxiety (CMD)	F03.C0	F03
Cognitive_Decline	Moderate dementia without behavioral disturbance, psychotic disturbance, mood disturbance, or anxiety, unspecified dementia type (CMD)	F03.B0	F03
Cognitive_Decline	Severe dementia with other behavioral disturbance, unspecified dementia type (CMD)	F03.C18	F03
Cognitive_Decline	Mild dementia with psychotic disturbance, unspecified dementia type (CMD)	F03.A2	F03
Cognitive_Decline	Sundowning	F05	F05
Cognitive_Decline	Lewy body dementia without behavioral disturbance (CMD)	G31.83	G31
Cognitive_Decline	Cerebral degeneration (CMD)	G31.9	G31
Cognitive_Decline	Mild cognitive impairment	G31.84	G31
Cognitive_Decline	Senile degeneration of brain (CMD)	G31.1	G31
Cognitive_Decline	TIA (transient ischemic attack)	G45.9	G45
Cognitive_Decline	Other specified transient cerebral ischemias	G45.8	G45
Cognitive_Decline	Mixed Alzheimer's and vascular dementia (CMD)	F01.50	F01
Cognitive_Decline	Early onset Alzheimer's dementia without behavioral disturbance (CMD)	F02.80; G30.0	F02
Cognitive_Decline	Early onset Alzheimer's disease with behavioral disturbance (CMD)	F02.818	F02
Cognitive_Decline	Alzheimer's dementia with behavioral disturbance, unspecified timing of dementia onset	F02.81	F02
Cognitive_Decline	Moderate early onset Alzheimer's dementia without behavioral disturbance, psychotic disturbance, mood disturbance, or anxiety (CMD)	F02.B0	F02
Cognitive_Decline	Mild early onset Alzheimer's dementia without behavioral disturbance, psychotic disturbance, mood disturbance, or anxiety (CMD)	F02.A0	F02
Cognitive_Decline	Mild early onset Alzheimer's dementia with mood disturbance (CMD)	F02.A3	F02
Cognitive_Decline	Moderate early onset Alzheimer's dementia with agitation (CMD)	F02.B11	F02
Cognitive_Decline	Moderate early onset Alzheimer's dementia with mood disturbance (CMD)	F02.B3	F02
Cognitive_Decline	Moderate early onset Alzheimer's dementia with other behavioral disturbance (CMD)	F02.B18	F02
Cognitive_Decline	Severe early onset Alzheimer's dementia without behavioral disturbance, psychotic disturbance, mood disturbance, or anxiety (CMD)	F02.C0	F02
Cognitive_Decline	Mild early onset Alzheimer's dementia with other behavioral disturbance (CMD)	F02.A18	F02
Cognitive_Decline	Mild early onset Alzheimer's dementia with agitation (CMD)	F02.A11	F02
Cognitive_Decline	Moderate early onset Alzheimer's dementia with anxiety (CMD)	F02.B4	F02
Cognitive_Decline	Severe early onset Alzheimer's dementia with mood disturbance (CMD)	F02.C3	F02
Cognitive_Decline	Severe early onset Alzheimer's dementia with other behavioral disturbance (CMD)	F02.C18	F02
Cognitive_Decline	Severe early onset Alzheimer's dementia with anxiety (CMD)	F02.C4	F02
Cognitive_Decline	Dementia in Alzheimer's disease with depression (CMD)	F02.83	F02
Cognitive_Decline	Mild early onset Alzheimer's dementia with anxiety (CMD)	F02.A4	F02
Cognitive_Decline	Mild early onset Alzheimer's dementia with psychotic disturbance (CMD)	F02.A2	F02
Cognitive_Decline	Moderate early onset Alzheimer's dementia with psychotic disturbance (CMD)	F02.B2	F02
Cognitive_Decline	Severe early onset Alzheimer's dementia with agitation (CMD)	F02.C11	F02
Cognitive_Decline	Early onset Alzheimer's dementia with agitation, unspecified dementia severity (CMD)	F02.811	F02
Cognitive_Decline	Alzheimer's dementia without behavioral disturbance, unspecified timing of dementia onset	G30.9	G30
Cognitive_Decline	Late onset Alzheimer's disease without behavioral disturbance (CMD)	G30.1	G30
Cognitive_Decline	Alzheimer's disease of other onset without behavioral disturbance	G30.8	G30
Menopause	Perimenopause	N95.1	N95
Menopause	Post-menopausal bleeding	N95.0	N95
Menopause	Atrophic vaginitis	N95.2	N95
Menopause	Other specified menopausal and perimenopausal disorders	N95.8	N95
Menopause	Premenopausal patient	N95.9	N95
Menopause	Early menopause	E28.319	E28
Osteoporosis	Age-related osteoporosis with current pathological fracture with routine healing	M80.00XD	M80
Osteoporosis	Localized osteoporosis with current pathological fracture with routine healing, subsequent encounter	M80.80XD	M80
Osteoporosis	Other osteoporosis with current pathological fracture, vertebra(e), initial encounter for fracture (CMD)	M80.88XA	M80
Osteoporosis	Pathological fracture due to osteoporosis, unspecified fracture site, unspecified osteoporosis type, sequela	M80.80XS	M80
Osteoporosis	Pathological fracture of other site due to osteoporosis	M80.00XA	M80
Osteoporosis	Pathological fracture of right femur due to other osteoporosis with routine healing, subsequent encounter	M80.851D	M80
Osteoporosis	Pathological fracture of tibia due to other osteoporosis with routine healing, unspecified laterality, subsequent encounter	M80.869D	M80
Osteoporosis	Osteoporosis, unspecified osteoporosis type, unspecified pathological fracture presence	M81.0	M81
Osteoporosis	Other osteoporosis without current pathological fracture	M81.8	M81
Osteoporosis	Localized osteoporosis without current pathological fracture	M81.6	M81
